# A global assessment of dengue seasonality: Applying a novel, proportion-based method to case time series from 1990 to 2024

**DOI:** 10.64898/2026.07.13.26358002

**Authors:** Kishen Joshi, Katie M. Susong, Ahyoung Lim, Yang Liu, Oliver J. Brady

## Abstract

Dengue is a mosquito-borne, viral disease of increasing public health significance. Currently, most public health interventions target the vector, with efficacy dependent on timing within the season. Whilst seasonal profiles have been characterised in some endemic settings a global assessment is lacking. Here, we develop and apply a proportion-based measure of dengue seasonality to reported case time series from 1990 to 2024 across 106 countries and territories, the largest assessment of this phenomenon to date. We identify regional differences in seasonality such that every month of the year saw cases peak in at least one country or territory. Latitude was identified as influencing seasonality, with cases peaking between March and April in the southern hemisphere and July and October in the northern hemisphere. Equatorial locations displayed flat seasonality, and amplitude increased with distance from the equator. K-means clustering identified three seasonal profile types: two with pronounced seasonal outbreaks (with distinct peak timing and shape) and one with flatter, more endemic transmission. Peak month timing covaried among locations within the same seasonality cluster, with phase differences meaning that information on shifts in peak timing may be available several months in advance in some settings, of potential significance for prediction and intervention planning. Beyond aiding public health planning, identification of seasonal clusters suggests that information on dynamics in one location could be leveraged to improve forecasting power in others with similar seasonal dynamics.

**Author summary:** Understanding dengue seasonality is crucial for effective public health response. Most current interventions target the vector, with efficacy dependent on timing within the season. Previous work has shown that early implementation of interventions, targeting the vector when cases are increasing most rapidly rather than at their peak, leads to greater reduction of future incidence. Timing interventions in this way requires an understanding of the seasonal distribution of cases, and how consistent these patterns are between years. Despite this importance, seasonal profiles have only been characterised in a few endemic settings, leaving patterns in many at-risk locations poorly understood.

Here we address this gap by developing and applying a new, proportion-based measure of dengue seasonality to case time series from 1990 to 2024 across 106 countries and territories. Measurements of peak timing and its variability bear immediate utility for decision making regarding intervention timing by public health agencies. We also define a new temporal window for considering dynamics, the “dengue season”, which adjusts for phase differences in annual time series. Clustering of seasons identifies three seasonal patterns. Observations of concordant peak shifts amongst locations within the same cluster identifies relationships with potential for outbreak early warning and improving forecasting power.
