## Supplementary Table 1 for "A global assessment of dengue seasonality: Applying a novel, proportion-based method to case time series from 1990 to 2024"

Month	Lower 95% CI	Average percent annual cases	Upper 95% CI
January	7.5	8.3	9.1
February	7.7	8.9	10.3
March	9.8	11.1	12.6
April	9.6	10.6	11.8
May	8.9	9.7	10.4
June	7.5	8.2	8.8
July	7.4	8.1	8.8
August	7.2	7.9	8.6
September	6.9	7.5	8
October	6.8	7.4	8.1
November	6.2	6.8	7.3
December	4.9	5.5	6.2
