## Supplementary Table 2 for "A global assessment of dengue seasonality: Applying a novel, proportion-based method to case time series from 1990 to 2024"

Region	Lower 95% CI	Average annual cases	Upper 95% CI
Caribbean	19606	26434	34996
Central America	135153	201709	280683
North Africa & Middle East	8377	17110	27683
Pacific Islands	7571	11967	17408
SE Asia	367994	456415	552823
South America	715403	1243629	2012615
South Asia	77083	136269	205499
Sub-Saharan Africa	12049	33670	65930
