## Supplementary Table 5 for "A global assessment of dengue seasonality: Applying a novel, proportion-based method to case time series from 1990 to 2024"

Latitude band	Month	Q1	Median	Q3
< -15°	January	0.058	0.072	0.114
< -15°	February	0.099	0.124	0.165
< -15°	March	0.164	0.191	0.254
< -15°	April	0.159	0.218	0.258
< -15°	May	0.093	0.138	0.176
< -15°	June	0.033	0.055	0.077
< -15°	July	0.013	0.025	0.034
< -15°	August	0.008	0.016	0.024
< -15°	September	0.008	0.013	0.022
< -15°	October	0.009	0.015	0.023
< -15°	November	0.013	0.019	0.031
< -15°	December	0.021	0.03	0.062
-15 - -5°	January	0.085	0.099	0.122
-15 - -5°	February	0.094	0.115	0.125
-15 - -5°	March	0.102	0.123	0.144
-15 - -5°	April	0.119	0.129	0.147
-15 - -5°	May	0.1	0.116	0.144
-15 - -5°	June	0.065	0.073	0.093
-15 - -5°	July	0.042	0.051	0.073
-15 - -5°	August	0.032	0.041	0.057
-15 - -5°	September	0.026	0.035	0.041
-15 - -5°	October	0.031	0.037	0.052
-15 - -5°	November	0.039	0.057	0.081
-15 - -5°	December	0.039	0.058	0.082
-5 - 5°	January	0.082	0.092	0.115
-5 - 5°	February	0.077	0.089	0.122
-5 - 5°	March	0.078	0.097	0.118
-5 - 5°	April	0.075	0.09	0.107
-5 - 5°	May	0.079	0.092	0.115
-5 - 5°	June	0.082	0.094	0.102
-5 - 5°	July	0.073	0.083	0.1
-5 - 5°	August	0.058	0.073	0.088
-5 - 5°	September	0.045	0.061	0.076
-5 - 5°	October	0.045	0.062	0.071
-5 - 5°	November	0.049	0.058	0.072
-5 - 5°	December	0.05	0.069	0.076
5 - 15°	January	0.065	0.077	0.085
5 - 15°	February	0.047	0.055	0.064
5 - 15°	March	0.046	0.052	0.057
5 - 15°	April	0.045	0.047	0.052
5 - 15°	May	0.056	0.061	0.071
5 - 15°	June	0.079	0.088	0.099
5 - 15°	July	0.098	0.115	0.124
5 - 15°	August	0.108	0.118	0.129
5 - 15°	September	0.095	0.105	0.121
5 - 15°	October	0.092	0.098	0.109
5 - 15°	November	0.079	0.093	0.102
5 - 15°	December	0.056	0.072	0.083
? 15°	January	0.03	0.034	0.046
? 15°	February	0.021	0.024	0.033
? 15°	March	0.022	0.025	0.031
? 15°	April	0.023	0.026	0.03
? 15°	May	0.047	0.051	0.061
? 15°	June	0.075	0.089	0.12
? 15°	July	0.103	0.11	0.15
? 15°	August	0.115	0.125	0.151
? 15°	September	0.13	0.147	0.165
? 15°	October	0.126	0.147	0.174
? 15°	November	0.095	0.108	0.133
? 15°	December	0.048	0.054	0.062
