## Supplementary Table 7 for "A global assessment of dengue seasonality: Applying a novel, proportion-based method to case time series from 1990 to 2024"

Country and territory	Average peak month	Peak month standard deviation
Angola	August	0
Caribbean Netherlands	January	0
Bahamas	September	0
Cameroon	February	0
Curaçao	March	0
Egypt	October	0
India	October	0
Mauritius	February	0
Senegal	November	0
Sint Maarten	November	0
Seychelles	November	0
Tuvalu	August	0
Tanzania	November	0
Uruguay	February	0
Pakistan	September	0.2
American Samoa	January	0.3
Burkina Faso	October	0.3
Cuba	October	0.3
Afghanistan	October	0.4
Antigua & Barbuda	January	0.4
Mali	October	0.4
Mayotte	May	0.4
Réunion	April	0.4
St. Vincent & Grenadines	January	0.4
Côte d’Ivoire	August	0.5
Cook Islands	March	0.5
Cape Verde	October	0.5
Dominica	October	0.5
St. Lucia	September	0.5
Myanmar	July	0.5
Nigeria	December	0.5
Aruba	March	0.6
Mainland China	October	0.6
Indonesia	January	0.6
Mexico	October	0.6
Trinidad & Tobago	August	0.6
British Virgin Islands	October	0.6
Bhutan	September	0.7
Nepal	September	0.7
Argentina	April	0.8
Bangladesh	September	0.8
Timor-Leste	February	0.8
Sudan	October	0.9
Suriname	January	0.9
Thailand	July	0.9
Bolivia	March	1
Fiji	February	1
Guadeloupe	December	1
Guatemala	August	1
Cambodia	July	1
Laos	August	1
Puerto Rico	November	1
Dominican Republic	October	1.1
Saint Martin (French part)	December	1.1
Marshall Islands	January	1.1
Brazil	April	1.2
Barbados	January	1.2
Brunei	December	1.2
Micronesia (Federated States of)	August	1.2
French Guiana	February	1.2
Jamaica	December	1.2
St. Kitts & Nevis	December	1.2
Philippines	August	1.2
Paraguay	March	1.2
Cayman Islands	November	1.3
Ecuador	April	1.3
Guyana	July	1.3
Venezuela	January	1.3
St. Barthélemy	November	1.4
Eritrea	November	1.4
Kenya	July	1.4
Martinique	January	1.4
Nicaragua	October	1.4
El Salvador	August	1.4
Tonga	April	1.4
Vietnam	September	1.4
Costa Rica	August	1.5
New Caledonia	March	1.5
Taiwan	October	1.5
U.S. Virgin Islands	December	1.5
Mauritania	December	1.6
Turks & Caicos Islands	November	1.6
Belize	October	1.7
Ethiopia	October	1.7
Honduras	July	1.7
Maldives	July	1.7
Panama	November	1.7
Saudi Arabia	May	1.7
Haiti	December	1.8
French Polynesia	January	1.8
Australia	February	1.9
Colombia	January	1.9
Kiribati	January	1.9
Peru	March	1.9
Vanuatu	March	2
Grenada	August	2.2
Solomon Islands	October	2.3
Malaysia	December	2.4
Wallis & Futuna	December	2.4
Palau	March	2.5
Nauru	October	2.6
Yemen	December	2.6
Samoa	February	2.9
Oman	April	3
Sri Lanka	December	3.4
Singapore	September	3.5
