## Supplementary Table 8 for "A global assessment of dengue seasonality: Applying a novel, proportion-based method to case time series from 1990 to 2024"

Country and territory	Average monthly proportion RMSE
Tanzania	0.0038
Cameroon	0.0047
Nauru	0.0051
Egypt	0.0052
Nigeria	0.0054
Sint Maarten	0.0055
Cuba	0.0059
India	0.0077
Dominica	0.008
St. Vincent & Grenadines	0.0084
Bhutan	0.0105
Trinidad & Tobago	0.0139
Myanmar	0.0162
Guyana	0.0163
Indonesia	0.0163
Seychelles	0.0165
Pakistan	0.0182
Colombia	0.0196
Mauritania	0.0202
Ecuador	0.0206
Costa Rica	0.0215
Mexico	0.0216
Vietnam	0.0216
Eritrea	0.0221
Senegal	0.0227
Malaysia	0.0229
Mauritius	0.0231
Brunei	0.0236
Puerto Rico	0.024
Philippines	0.0249
Thailand	0.025
Caribbean Netherlands	0.0252
Guatemala	0.0253
Bahamas	0.0254
Honduras	0.0261
U.S. Virgin Islands	0.0262
Curaçao	0.0266
Laos	0.0267
Cayman Islands	0.0274
Bolivia	0.028
Maldives	0.0282
Belize	0.0284
Aruba	0.0289
Cambodia	0.029
Uruguay	0.0293
Cook Islands	0.03
Nicaragua	0.0301
Venezuela	0.0302
Angola	0.0306
Afghanistan	0.0312
Singapore	0.032
Argentina	0.0322
Tuvalu	0.0325
Mayotte	0.0327
El Salvador	0.0327
Timor-Leste	0.0327
Suriname	0.033
Nepal	0.0333
Réunion	0.0339
Sri Lanka	0.0343
Guadeloupe	0.0344
St. Lucia	0.0345
Panama	0.0347
British Virgin Islands	0.0349
Dominican Republic	0.0362
American Samoa	0.0365
Côte d’Ivoire	0.0376
Fiji	0.0391
Mali	0.0394
Brazil	0.0401
French Guiana	0.0408
French Polynesia	0.0415
Bangladesh	0.0419
Mainland China	0.0444
Peru	0.0453
Saudi Arabia	0.0453
Wallis & Futuna	0.047
Yemen	0.0474
New Caledonia	0.0478
Saint Martin (French part)	0.0483
Barbados	0.0488
Antigua & Barbuda	0.0489
Kenya	0.0517
St. Kitts & Nevis	0.052
Martinique	0.0522
Burkina Faso	0.0525
Paraguay	0.0526
Marshall Islands	0.0534
Micronesia (Federated States of)	0.0537
Jamaica	0.0537
Sudan	0.0542
Palau	0.0554
Tonga	0.0557
Ethiopia	0.0561
Cape Verde	0.0576
St. Barthélemy	0.0609
Haiti	0.0618
Australia	0.0622
Solomon Islands	0.0662
Vanuatu	0.0672
Turks & Caicos Islands	0.0693
Samoa	0.0694
Grenada	0.0717
Taiwan	0.0774
Oman	0.0778
Kiribati	0.1056
