## Supplementary Table 9 for "A global assessment of dengue seasonality: Applying a novel, proportion-based method to case time series from 1990 to 2024"

Season Month	Cluster1	Cluster2	Cluster3
1	0.4	2.8	1
2	0.5	3.1	1.4
3	1.2	4.2	3.1
4	2.8	6.5	7.6
5	8.7	11	16.3
6	16.6	14.4	21.5
7	25.4	15.4	20.5
8	24.3	14.8	13.4
9	13.2	11.3	8.1
10	4.9	7.7	4
11	1.5	5.1	2
12	0.6	3.6	1.2
