## Supplementary Table 10 for "A global assessment of dengue seasonality: Applying a novel, proportion-based method to case time series from 1990 to 2024"

Cluster	Season	Direction of shift	No. of shifted locations	Total no. of locations	Percentage of locations shifted	Median peak shift (months)	P-value	Significance band
1	1997/1998	Later peak	24	32	75	1	1.9e-5	***
1	1999/2000	Earlier peak	31	41	75.6	-1	6.11e-4	***
1	2005/2006	Later peak	61	105	58.1	1	2.71e-4	***
1	2014/2015	Later peak	68	102	66.7	1	0	***
1	2016/2017	Earlier peak	52	94	55.3	-1	1e-6	***
1	2018/2019	Later peak	71	109	65.1	1	0	***
1	2020/2021	Later peak	60	105	57.1	1	0	***
1	2021/2022	Later peak	56	100	56	1	0.003372	**
1	2022/2023	Later peak	50	96	52.1	1	0.001235	**
2	1997/1998	Later peak	55	95	57.9	1	8.69e-4	***
2	1999/2000	Earlier peak	71	106	67	-1	3.5e-5	***
2	2001/2002	Earlier peak	88	152	57.9	-1	1.51e-4	***
2	2007/2008	Earlier peak	89	177	50.3	-1	9.41e-4	***
2	2016/2017	Earlier peak	81	150	54	-1	5.2e-5	***
2	2017/2018	Earlier peak	86	159	54.1	-1	0.00144	**
2	2021/2022	Later peak	73	130	56.2	1	0.038028	*
3	1993/1994	Later peak	8	14	57.1	1	0.01287	*
3	1995/1996	Later peak	11	18	61.1	1	0.005789	**
3	1997/1998	Later peak	16	19	84.2	2	4.73e-4	***
3	1999/2000	Earlier peak	10	17	58.8	-1	0.007722	**
3	2001/2002	Earlier peak	34	66	51.5	-1	0.005475	**
3	2003/2004	Earlier peak	36	62	58.1	-1	7.68e-4	***
3	2005/2006	Later peak	37	72	51.4	1	0.001224	**
3	2009/2010	Later peak	39	71	54.9	1	0.002419	**
3	2017/2018	Later peak	35	69	50.7	1	0.014386	*
3	2018/2019	Later peak	38	74	51.4	1	0.004135	**
3	2020/2021	Later peak	42	73	57.5	1	4.47e-4	***
